# Eating disorder symptoms and their associations with anthropometric and psychiatric polygenic scores

**DOI:** 10.1101/2021.06.02.21258214

**Authors:** Mohamed Abdulkadir, Christopher Hübel, Moritz Herle, Ruth J.F. Loos, Gerome Breen, Cynthia M. Bulik, Nadia Micali

## Abstract

**Background:** Eating disorder (ED) symptoms are prevalent in the general population, but their shared genetic underpinnings with psychiatric, metabolic, and anthropometric traits are not known. Here, we examined if polygenic scores (PGS) of traits associated with anorexia nervosa are also associated with adolescent ED symptoms in the Avon Longitudinal Study of Parents and Children (ALSPAC).

**Methods:** We calculated PGS for 25 traits (16 psychiatric, 4 metabolic, and 5 anthropometric) and investigated their associations with eight ED symptoms, including behaviors such as fasting for weight loss and cognitions such as body dissatisfaction (n range=2,991-6,013).

**Results:** Higher attention deficit hyperactivity disorder PGS and lower educational attainment PGS were associated with fasting for weight loss. Higher insomnia PGS was associated with increased body dissatisfaction. We found no evidence of an association between metabolic trait PGS and any ED symptom. Regarding anthropometrics, fat-free mass, fat mass, and body fat percentage PGSs, were positively associated with binge eating, excessive exercise, fasting for weight loss, body dissatisfaction, and weight and shape concern.

**Conclusions:** ED symptoms are genetically associated with psychiatric and anthropometric, but not with metabolic traits. Our findings provide insights for future genetic research investigating why some individuals with ED symptoms progress to develop threshold EDs while others do not.
