## Supplemental Tables S1-4 for "Eating disorder symptoms and their associations with anthropometric and psychiatric polygenic scores"

### Sheet: Supplementary_Table_S1
Abdulkadir et al. Eating disorder symptoms and their associations with anthropometric and psychiatric polygenic scores
	Supplementary TABLE S1. list of discovery cohorts used in the calculation of the polygenic scores
Internal_code	Trait_details	Year	Accessibility	Ancestry	Data_type	N_cases	N_controls	N_total	Consortium	PMID	Reference	Download link
Psychiatric, neurological, behavioral, or education-related traits
ADHD05	Attention deficit hyperactivity disorder (ADHD)	2017	Free download	European	binary	19099	34194	53293	PGC	30478444	https://www.nature.com/articles/s41588-018-0269-7	https://www.med.unc.edu/pgc/download-results/
ALCD03	Alcohol dependence	2017	Personal communication	European	binary	11569	34999	46568	PGC	30482948	https://www.nature.com/articles/s41593-018-0275-1	https://www.med.unc.edu/pgc/download-results/
ANOR02	Anorexia nervosa (PGC2)	2018	Free download	European	binary	16991	56059	73050	PGC	31308545	https://www.nature.com/articles/s41588-019-0439-2	https://www.med.unc.edu/pgc/download-results/
ANXI03	Lifetime probable anxiety diagnosis	2018	Personal communication	European	binary	25453	58113	83566	UK Biobank	31748690	https://www.nature.com/articles/s41380-019-0559-1
AUTI07	Autism spectrum disorder (ASD)	2019	Free download	European	binary	18381	27969	46350	iPSYCH PGC	30804558	https://www.nature.com/articles/s41588-019-0344-8	https://www.med.unc.edu/pgc/download-results/
BIPO02	Bipolar disorder	2017	Free download	European	binary	20352	31358	51710	PGC	31043756	https://www.nature.com/articles/s41588-019-0397-8	https://www.med.unc.edu/pgc/download-results/
BORD01	Borderline personality disorder	2017	Personal communication	European	binary	998	1545	2543	ZI Mannheim	28632202	https://www.nature.com/articles/tp2017115
CANU01	Lifetime cannabis use	2018	Personal communication	European	binary	14374	17956	32330	ICC	31168101	﻿http://www.nature.com/articles/s41593-018-0206-1
DEPR05	Major depressive disorder (PGC2, no 23andme)	2018	Free download	European	binary	16823	25632	42455	PGC	29700475	https://www.nature.com/articles/s41588-018-0090-3	https://www.med.unc.edu/pgc/download-results/
INSO02	Insomnia	2019	Free download	European	binary			386,533	UKB	30804565	https://www.nature.com/articles/s41588-018-0333-3	https://ctg.cncr.nl/software/summary_statistics
MIGR01	Migraine	2016	Personal communication	European	binary	59674	316078	197132	ISHG	27322543	https://www.nature.com/articles/ng.3598
NEUR03B	Neuroticism	2017	Personal communication	European	continuous			157355	UKB	30593698	https://onlinelibrary.wiley.com/doi/full/10.1002/ajmg.b.32709	https://phenviz.navigome.com/downloads
OCDI01	Obsessive compulsive disorder (OCD)	2017	Free download	European	binary	2688	7037	9725	PGC	28761083	https://www.nature.com/articles/mp2017154	https://www.med.unc.edu/pgc/download-results/
PTSD03	Post-traumatic stress disorder (PTSD)	2017	Free download	European	binary	2424	7113	9537	PGC	28439101	https://www.nature.com/articles/mp201777	https://www.med.unc.edu/pgc/download-results/
EDUC03	Educational attainment	2018	Free download	European	continuous			766345	SSGAC	30038396	https://www.nature.com/articles/s41588-018-0147-3	https://www.thessgac.org/data
SCHI02	Schizophrenia (PGC2)	2014	Free download	European	binary	33640	43456	77096	PGC	25056061	http://www.nature.com/nature/journal/v511/n7510/full/nature13595.html	https://www.med.unc.edu/pgc/download-results/
Metabolic traits
GLYC05	Fasting insulin (age- & sex-adjusted)	2010	Free download	European	continuous			38238	MAGIC	20081858	http://www.nature.com/ng/journal/v42/n2/full/ng.520.html	ftp://ftp.sanger.ac.uk/pub/magic/MAGIC_ln_FastingInsulin.txt
GLYC07	HOMA-IR: Insulin resistance (age- & sex-adjusted)	2010	Free download	European	continuous			37037	MAGIC	20081858	http://www.nature.com/ng/journal/v42/n2/full/ng.520.html	ftp://ftp.sanger.ac.uk/pub/magic/MAGIC_ln_HOMA-IR.txt
CHOL22	Cholesterol (high-density lipoprotein)	2010	Free download	European	continuous			99,900		20686565	https://www.nature.com/articles/nature09270	https://www.ebi.ac.uk/gwas/publications/20686565
DIAB05	Type-2 diabetes	2017	Free download	European	binary	26676	132532	159208	DIAGRAM	28566273	https://diabetes.diabetesjournals.org/content/66/11/2888.long	https://www.diagram-consortium.org/downloads.html
Anthropometric traits
BFPC03	Body fat percentage	2017	Free download	European	continuous			155961	UK Biobank	30593698	https://onlinelibrary.wiley.com/doi/full/10.1002/ajmg.b.32709	http://www.topherhuebel.com/GWAS
FATM03	Fat mass	2017	Free download	European	continuous			155961	UK Biobank	31852892	https://www.nature.com/articles/s41467-019-13544-0	http://www.topherhuebel.com/GWAS
LEAN05	Fat-free mass / lean mass	2017	Free download	European	continuous			155961	UK Biobank	30593698	https://onlinelibrary.wiley.com/doi/full/10.1002/ajmg.b.32709	http://www.topherhuebel.com/GWAS
PHYS01	Physical activity (objectively-measured)	2018	Personal communication	European	continuous			66224	UK Biobank	30593698	https://onlinelibrary.wiley.com/doi/full/10.1002/ajmg.b.32709
HEIG08	Height	2019	Free download	European	continuous			700000	GIANT	30124842	https://academic.oup.com/hmg/article/27/20/3641/5067845	https://portals.broadinstitute.org/collaboration/giant/index.php/GIANT_consortium_data_files
DIAGRAM = DIAbetes Genetics Replication And Meta-analysis, GIANT = Genetic Investigation of ANthropometric Traits, HOMA = Homeostatic model assessment, ICC = International Cannabis Consortium, IR = Insulin resistance, iPSYCH = The Lundbeck Foundation Initiative for Integrative Psychiatric Research, MAGIC = Meta-Analyses of Glucose and Insulin-related traits Consortium, PGC = Psychiatric Genomics …

### Sheet: Supplementary_Table_S2
Supplementary TABLE S2. Polygenic scores associated with binge eating, excessive exercise, fasting for weight loss, and purging in Avon Longitudinal Study of Parents and Children (ALSPAC)
Phenotype	Prevalence	Internal_code	Trait_details	Category	p threshold	N_SNP	Null_R2	PRS_R2	PRS_R2_adjusted	Full_R2	OR	OR_lower_95CI	OR_upper_95CI	P_FDR
Binge eating	0.0970649	ADHD05	Attention deficit hyperactivity disorder	Psychiatric, neurological, behavioral, or education related traits	5e-08	3	0.0717104	0.0029493	0.00277622	0.0744867	1.11291	1.02474	1.20867	0.353039
Binge eating	0.0970649	ALCD03	Alcohol dependence	Psychiatric, neurological, behavioral, or education related traits	0.0983501	30587	0.0717104	0.00207318	0.00195099	0.0736614	1.09641	1.00745	1.19323	0.601325
Binge eating	0.0970649	ANOR02	Anorexia nervosa	Psychiatric, neurological, behavioral, or education related traits	0.00090005	753	0.0717104	0.00147687	0.00138957	0.0731	1.08199	0.993081	1.17885	0.718953
Binge eating	0.0970649	ANXI03	Probable anxiety diagnosis	Psychiatric, neurological, behavioral, or education related traits	0.1621	52394	0.0717104	0.00244406	0.00230027	0.0740107	1.10206	1.01504	1.19655	0.467954
Binge eating	0.0970649	AUTI07	Autism spectrum disorder	Psychiatric, neurological, behavioral, or education related traits	0.0764501	24218	0.0717104	0.00561733	0.00529206	0.0770025	1.1574	1.06661	1.25592	0.0751925
Binge eating	0.190085	BFPC03	Body fat percentage	Anthropometric traits	5e-08	70	0.0873192	0.00680587	0.00769244	0.0950116	1.17713	1.08353	1.27882	0.0197033
Binge eating	0.0970649	BIPO02	Bipolar disorder	Psychiatric, neurological, behavioral, or education related traits	0.076	30252	0.0717104	0.000698558	0.000657104	0.0723675	1.05319	0.970297	1.14315	0.948056
Binge eating	0.0970649	BORD01	Borderline personality disorder	Psychiatric, neurological, behavioral, or education related traits	0.0501001	15455	0.0717104	0.00338135	0.00318334	0.0748938	1.11931	1.03208	1.21392	0.317996
Binge eating	0.0970649	CANNABIS_PASMANS_WITHOUT_ALSPAC_23andmetop_UKB	Lifetime cannabis use	Psychiatric, neurological, behavioral, or education related traits	0.3031	88755	0.0717104	0.00176031	0.00165639	0.0733668	1.08611	1.00026	1.17934	0.677088
Binge eating	0.190085	CHOL22	HDL cholesterol	Metabolic traits	0.0406501	5783	0.0873192	0.00277073	0.00313004	0.0904492	0.902523	0.831102	0.980081	0.407313
Binge eating	0.0970649	DEPR05	Major depressive disorder	Psychiatric, neurological, behavioral, or education related traits	0.00015005	91	0.0717104	0.00196553	0.00184962	0.0735601	0.917787	0.846392	0.995204	0.639699
Binge eating	0.190085	DIAB05	Type-2 Diabetes	Metabolic traits	0.00290005	1962	0.0873192	0.00195224	0.00220517	0.0895244	0.917033	0.844812	0.995427	0.553224
Binge eating	0.0970649	EDUC03	Educational Attainment	Psychiatric, neurological, behavioral, or education related traits	0.00045005	3749	0.0717104	0.000493001	0.000463716	0.0721742	0.957423	0.882102	1.03917	0.902039
Binge eating	0.190085	FATM03	Fat mass	Anthropometric traits	0.00025005	1024	0.0873192	0.00723294	0.00817559	0.0954948	1.18723	1.091	1.29194	0.00924352
Binge eating	0.190085	GLYC05	Fasting insulin (age- & sex-adjusted)	Metabolic traits	0.2187	26263	0.0873192	0.00150202	0.00169653	0.0890157	1.07876	0.993965	1.17079	0.824759
Binge eating	0.190085	GLYC07	Insulin resistance (age- & sex-adjusted)	Metabolic traits	0.00080005	173	0.0873192	0.00249566	0.00281919	0.0901384	1.1032	1.0161	1.19776	0.505448
Binge eating	0.0970649	HEIG08	Height	Anthropometric traits	0.00015005	7969	0.0717104	0.00108184	0.00101776	0.0727282	1.06711	0.982521	1.15899	0.490713
Binge eating	0.0970649	INSO02	Insomnia	Psychiatric, neurological, behavioral, or education related traits	1	199344	0.0717104	0.00315905	0.00297385	0.0746843	1.11564	1.02831	1.21038	0.317996
Binge eating	0.190085	LEAN05	Fat-free mass	Anthropometric traits	0.0471501	27189	0.0873192	0.00839014	0.00948501	0.0968042	1.20594	1.10674	1.31402	0.00554611
Binge eating	0.0970649	MIGR01	Migraine	Psychiatric, neurological, behavioral, or education related traits	0.00395005	2264	0.0717104	0.00134637	0.00126673	0.0729772	1.07526	0.989933	1.16795	0.855742
Binge eating	0.0970649	NEUR03B	Neuroticism	Psychiatric, neurological, behavioral, or education related traits	0.00140005	1362	0.0717104	0.0025244	0.00237594	0.0740864	1.1181	1.01887	1.22699	0.4135
Binge eating	0.0970649	OCDI01	Obsessive compulsive disorder	Psychiatric, neurological, behavioral, or education related traits	0.00010005	53	0.0717104	0.00230546	0.00216973	0.0738802	0.910943	0.839804	0.988107	0.553224
Binge eating	0.190085	PHYS01	Physical activity (objectively measured)	Psychiatric, neurological, behavioral, or education related traits	0.00825005	4291	0.0873192	0.00113984	0.00128739	0.0886066	1.07115	0.983722	1.16634	0.877226
Binge eating	0.0970649	PTSD03	PTSD	Psychiatric, neurological, behavioral, or education related traits	0.0121501	4580	0.0717104	0.00123158	0.00115869	0.0728691	1.07051	0.98706	1.16103	0.880981
Binge eating	0.0970649	SCHI02	Schizophrenia	Psychiatric, neurological, behavioral, or education related traits	0.3677	99152	0.0717104	0.00579633	0.005461	0.0771714	1.16746	1.07212	1.27127	0.0396151
Excessive exercise	0.269471	ADHD05	Attention deficit hyperactivity disorder	Psychiatric, neurological, behavioral, or education related traits	0.1431	32684	0.117505	0.000899276	0.000987188	0.118492	1.05857	0.999821	1.12077	0.64962
Excessive exercise	0.269471	ALCD03	Alcohol dependence	Psychiatric, neurological, behavioral, or education related traits	0.00090005	429	0.117505	0.000531509	0.000583447	0.118089	1.04507	0.986653	1.10694	0.90243
Excessive exercise	0.269471	ANOR02	Anorexia nervosa	Psychiatric, neurological, behavioral, or education related traits	0.00395005	2206	0.117505	0.00152805	0.00167753	0.119183	1.0787	1.0176	1.14347	0.339793
Excessive exercise	0.269471	ANXI03	Probable anxiety diagnosis	Psychiatric, neurological, behavioral, or education related traits	0.00690005	3488	0.117505	0.000628297	0.000689699	0.118195	1.05038	0.990209	1.1142	0.855742
Excessive exercise	0.269471	AUTI07	Autism spectrum disorder	Psychiatric, neurological, behavioral, or education related traits	0.00090005	605	0.117505	0.00131727	0.00144611	0.118951	1.07231	1.012	1.1362	0.467954
Excessive exercise	0.190085	BFPC03	Body fat percentage	Anthropometric traits	0.00605005	5981	0.107438	0.00458781	0.00465216	0.11209	1.13555	1.07313	1.20161	0.00554611
Excessive exercise	0.269471	BIPO02	Bipolar disorder	Psychiatric, neurological, behavioral, or education related traits	0.1421	49561	0.117505	0.000554427	0.000608605	0.118114	1.04585	0.987635	1.1075	0.877226
Excessive exercise	0.269471	BORD01	Borderline personality disorder	Psychiatric, neurological, behavioral, or education related traits	0.0246501	8106	0.117505	0.0019827	0.00217677	0.119682	1.08732	1.0275	1.15064	0.261408
Excessive exercise	0.269471	CANNABIS_PASMANS_WITHOUT_ALSPAC_23andmetop_UKB	Lifetime cannabis use	Psychiatric, neurological, behavioral, or education related traits	0.0437501	18792	0.117505	0.000287839	0.000315958	0.117821	0.968219	0.914336	1.02528	0.972937
Excessive exercise	0.190085	CHOL22	HDL cholesterol	Metabolic traits	0.00325005	783	0.107438	0.00125993	0.00127679	0.108715	0.934486	0.882302	0.989757	0.467954
Excessive exercise	0.190085	DEPR05	Major depressive disorder	Psychiatric, neurological, behavioral, or education related traits	0.0501001	16657	0.107438	0.00133519	0.00135307	0.108791	1.07135	1.01224	1.13391	0.467954
Excessive exercise	0.190085	DIAB05	Type-2 Diabetes	Metabolic traits	0.0200001	9324	0.107438	0.0019541	0.00198051	0.109419	1.08722	1.02703	1.15094	0.215882
Excessive exercise	0.190085	EDUC03	Educational Attainment	Psychiatric, neurological, behavioral, or education related traits	5e-08	444	0.107438	0.00041099	0.000416422	0.107855	1.03909	0.98163	1.09992	0.806022
Excessive exercise	0.190085	FATM03	Fat mass	Anthropometric traits	0.0598001	29031	0.107438	0.00775202	0.0078655	0.115304	1.18215	1.11627	1.25191	0.00207979
Excessive exercise	0.190085	GLYC05	Fasting insulin (age- & sex-adjusted)	Metabolic traits	0.00085005	198	0.107438	0.00172772	0.001751	0.109189	1.08267	1.02215	1.14678	0.339793
Excessive exercise	0.190085	GLYC07	Insulin resistance (age- & sex-adjusted)	Metabolic traits	0.00010005	26	0.107438	0.00122376	0.00124013	0.108678	1.06895	1.00937	1.13205	0.545203
Excessive exercise	0.269471	HEIG08	Height	Anthropometric traits	0.0610001	28286	0.117505	0.000458448	0.000503243	0.118009	0.959761	0.905952	1.01677	0.556034
Excessive exercise	0.190085	INSO02	Insomnia	Psychiatric, neurological, behavioral, or education related traits	5.005e-05	161	0.107438	0.000505204	0.00051189	0.10795	1.04364	0.985655	1.10503	0.880981
Excessive exercise	0.190085	LEAN05	Fat-free mass	Anthropometric traits	0.0507501	28550	0.107438	0.00634681	0.00643799	0.113876	1.16745	1.10099	1.23792	0.00207979
Excessive exercise	0.190085	MIGR01	Migraine	Psychiatric, neurological, behavioral, or education related traits	0.00760005	3919	0.107438	0.00123683	0.00125338	0.108692	1.07	1.00981	1.13376	0.502039
Excessive exercise	0.190085	NEUR03B	Neuroticism	Psychiatric, neurological, behavioral, or education related traits	0.00015005	287	0.107438	0.00048375	0.00049015	0.107928	0.948522	0.882375	1.01963	0.880981
Excessive exercise	0.190085	OCDI01	Obsessive compulsive disorder	Psychiatric, neurological, behavioral, or education related traits	0.00020005	102	0.107438	0.000660052	0.000668807	0.108107	0.952723	0.900196	1.00831	0.877226
Excessive exercise	0.190085	PHYS01	Physical activity (objectively measured)	Psychiatric, neurological, behavioral, or education related traits	5e-08	2	0.107438	0.00140114	0.00141993	0.108858	1.07313	1.014	1.13572	0.401542
Excessive exercise	0.190085	PTSD03	PTSD	Psychiatric, neurological, behavioral, or education related traits	0.0129	4853	0.107438	0.00202753	0.00205497	0.109493	1.08838	1.02847	1.15177	0.241335
Excessive exercise	0.190085	SCHI02	Schizophrenia	Psychiatric, neurological, behavioral, or education related traits	0.00045005	1506	0.107438	0.000797488	0.000808088	0.108246	0.93738	0.874985	1.00422	0.613621
Fasting for weight loss	0.0897851	ADHD05	Attention deficit hyperactivity disorder	Psychiatric, neurological, behavioral, or education related traits	0.0824001	21419	0.146828	0.00598296	0.0062239	0.153052	1.18236	1.08605	1.28721	0.0239176
Fasting for weight loss	0.0897851	ALCD03	Alcohol dependence	Psychiatric, neurological, behavioral, or education related traits	0.0439501	15215	0.146828	0.00112774	0.00117153	0.148	1.07503	0.988053	1.16965	0.877226
Fasting for weight loss	0.0897851	ANOR02	Anorexia nervosa	Psychiatric, neurological, behavioral, or education related traits	0.00150005	1062	0.146828	0.000537425	0.000558195	0.147386	1.0521	0.965653	1.14629	0.948056
Fasting for weight loss	0.0897851	ANXI03	Probable anxiety diagnosis	Psychiatric, neurological, behavioral, or education related traits	0.00915005	4443	0.146828	0.00103513	0.00107528	0.147903	1.07397	0.984605	1.17144	0.865063
Fasting for weight loss	0.0897851	AUTI07	Autism spectrum disorder	Psychiatric, neurological, behavioral, or education related traits	0.00155005	976	0.146828	0.00213038	0.00221372	0.149042	1.10442	1.01516	1.20154	0.476926
Fasting for weight loss	0.190085	BFPC03	Body fat percentage	Anthropometric traits	0.00525005	5491	0.179903	0.0101789	0.0125464	0.192449	1.239	1.13963	1.34704	0.00207979
Fasting for weight loss	0.0897851	BIPO02	Bipolar disorder	Psychiatric, neurological, behavioral, or education related traits	5e-08	8	0.146828	0.000650258	0.00067541	0.147504	0.945977	0.868581	1.03027	0.948056
Fasting for weight loss	0.0897851	BORD01	Borderline personality disorder	Psychiatric, neurological, behavioral, or education related traits	0.00010005	35	0.146828	0.00389717	0.00405169	0.15088	1.14258	1.05094	1.24222	0.184921
Fasting for weight loss	0.0897851	CANNABIS_PASMANS_WITHOUT_ALSPAC_23andmetop_UKB	Lifetime cannabis use	Psychiatric, neurological, behavioral, or education related traits	5e-08	4	0.146828	0.00170184	0.0017682	0.148596	1.09176	1.00462	1.18647	0.60131
Fasting for weight loss	0.190085	CHOL22	HDL cholesterol	Metabolic traits	0.0474001	6629	0.179903	0.00241326	0.00297314	0.182876	0.900418	0.827429	0.979846	0.401542
Fasting for weight loss	0.0897851	DEPR05	Major depressive disorder	Psychiatric, neurological, behavioral, or education related traits	0.00015005	91	0.146828	0.00172016	0.00178725	0.148615	0.915584	0.842392	0.995135	0.639814
Fasting for weight loss	0.190085	DIAB05	Type-2 Diabetes	Metabolic traits	0.0220001	10095	0.179903	0.000519473	0.000639917	0.180543	1.0492	0.966128	1.1394	0.948056
Fasting for weight loss	0.0897851	EDUC03	Educational Attainment	Psychiatric, neurological, behavioral, or education related traits	0.0178001	18377	0.146828	0.0122552	0.0127717	0.1596	0.78739	0.723224	0.85725	0.00207979
Fasting for weight loss	0.190085	FATM03	Fat mass	Anthropometric traits	0.0618001	29739	0.179903	0.0110113	0.0135731	0.193476	1.25259	1.15099	1.36316	0.00207979
Fasting for weight loss	0.190085	GLYC05	Fasting insulin (age- & sex-adjusted)	Metabolic traits	0.0855001	11729	0.179903	0.00306828	0.00378028	0.183683	0.88816	0.81671	0.965861	0.317996
Fasting for weight loss	0.190085	GLYC07	Insulin resistance (age- & sex-adjusted)	Metabolic traits	0.3499	38136	0.179903	0.00166508	0.00205128	0.181954	0.915718	0.84151	0.996469	0.677678
Fasting for weight loss	0.0897851	HEIG08	Height	Anthropometric traits	0.5	60939	0.146828	0.000376447	0.000390977	0.147219	0.958679	0.880434	1.04388	0.789204
Fasting for weight loss	0.0897851	INSO02	Insomnia	Psychiatric, neurological, behavioral, or education related traits	0.1969	65034	0.146828	0.00187139	0.00194446	0.148773	1.0974	1.00879	1.19379	0.526376
Fasting for weight loss	0.190085	LEAN05	Fat-free mass	Anthropometric traits	0.08105	38834	0.179903	0.00400269	0.0049318	0.184834	1.15062	1.05469	1.25528	0.0977503
Fasting for weight loss	0.0897851	MIGR01	Migraine	Psychiatric, neurological, behavioral, or education related traits	0.00010005	129	0.146828	0.00172687	0.00179422	0.148622	0.912684	0.836588	0.995702	0.639814
Fasting for weight loss	0.0897851	NEUR03B	Neuroticism	Psychiatric, neurological, behavioral, or education related traits	0.1192	43112	0.146828	0.00106198	0.00110319	0.147931	1.07345	0.98579	1.1689	0.824759
Fasting for weight loss	0.0897851	OCDI01	Obsessive compulsive disorder	Psychiatric, neurological, behavioral, or education related traits	0.01265	4728	0.146828	0.00118781	0.00123394	0.148062	1.07437	0.990272	1.16561	0.855742
Fasting for weight loss	0.190085	PHYS01	Physical activity (objectively measured)	Psychiatric, neurological, behavioral, or education related traits	0.209	65475	0.179903	0.00166401	0.00204997	0.181953	0.915784	0.8416	0.996507	0.60131
Fasting for weight loss	0.0897851	PTSD03	PTSD	Psychiatric, neurological, behavioral, or education related traits	0.00495005	1972	0.146828	0.0030407	0.00316048	0.149989	1.12439	1.03454	1.22205	0.317996
Fasting for weight loss	0.0897851	SCHI02	Schizophrenia	Psychiatric, neurological, behavioral, or education related traits	0.406	106014	0.146828	0.00233086	0.00242219	0.14925	1.11248	1.02029	1.21299	0.344921
Purging	0.0459903	ADHD05	Attention deficit hyperactivity disorder	Psychiatric, neurological, behavioral, or education related traits	0.1686	37120	0.12158	0.00392584	0.00426652	0.125846	1.15977	1.0411	1.29197	0.317996
Purging	0.0459903	ALCD03	Alcohol dependence	Psychiatric, neurological, behavioral, or education related traits	0.0218001	8133	0.12158	0.00127768	0.00138761	0.122967	0.918635	0.824309	1.02376	0.893854
Purging	0.0459903	ANOR02	Anorexia nervosa	Psychiatric, neurological, behavioral, or education related traits	5e-08	7	0.12158	0.00295196	0.00320733	0.124787	1.13237	1.02202	1.25464	0.4135
Purging	0.0459903	ANXI03	Probable anxiety diagnosis	Psychiatric, neurological, behavioral, or education related traits	5e-08	5	0.12158	0.00134529	0.00146106	0.123041	0.917683	0.824821	1.021	0.877226
Purging	0.0459903	AUTI07	Autism spectrum disorder	Psychiatric, neurological, behavioral, or education related traits	0.0341501	12309	0.12158	0.00112159	0.00121804	0.122798	1.08152	0.972012	1.20336	0.906922
Purging	0.190085	BFPC03	Body fat percentage	Anthropometric traits	0.12285	49079	0.179436	0.00397578	0.00604212	0.185478	1.15751	1.04099	1.28708	0.253289
Purging	0.0459903	BIPO02	Bipolar disorder	Psychiatric, neurological, behavioral, or education related traits	0.00380005	3033	0.12158	0.00133692	0.00145197	0.123032	1.09213	0.978444	1.21902	0.877226
Purging	0.0459903	BORD01	Borderline personality disorder	Psychiatric, neurological, behavioral, or education related traits	0.00150005	569	0.12158	0.00299295	0.00325189	0.124832	1.13773	1.02161	1.26706	0.496622
Purging	0.0459903	CANNABIS_PASMANS_WITHOUT_ALSPAC_23andmetop_UKB	Lifetime cannabis use	Psychiatric, neurological, behavioral, or education related traits	0.00235005	1742	0.12158	0.00199744	0.0021697	0.12375	1.11297	0.997776	1.24147	0.677678
Purging	0.190085	CHOL22	HDL cholesterol	Metabolic traits	0.0996501	12942	0.179436	0.00248573	0.00377876	0.183214	0.891046	0.802053	0.989913	0.553224
Purging	0.0459903	DEPR05	Major depressive disorder	Psychiatric, neurological, behavioral, or education related traits	5.005e-05	30	0.12158	0.00134258	0.00145812	0.123038	0.916251	0.821621	1.02178	0.880981
Purging	0.190085	DIAB05	Type-2 Diabetes	Metabolic traits	0.0280001	12221	0.179436	0.00535945	0.00814271	0.187578	1.18515	1.06594	1.3177	0.146093
Purging	0.0459903	EDUC03	Educational Attainment	Psychiatric, neurological, behavioral, or education related traits	0.0107001	14156	0.12158	0.00169122	0.00183693	0.123417	0.90728	0.814479	1.01066	0.556034
Purging	0.190085	FATM03	Fat mass	Anthropometric traits	0.0859501	37613	0.179436	0.00436324	0.00663045	0.186066	1.16873	1.04894	1.3022	0.207113
Purging	0.190085	GLYC05	Fasting insulin (age- & sex-adjusted)	Metabolic traits	0.1322	17060	0.179436	0.00165119	0.00251052	0.181946	0.908856	0.816469	1.0117	0.86488
Purging	0.190085	GLYC07	Insulin resistance (age- & sex-adjusted)	Metabolic traits	0.00685005	1187	0.179436	0.00213984	0.00325316	0.182689	0.896033	0.804037	0.998556	0.718044
Purging	0.0459903	HEIG08	Height	Anthropometric traits	1	79449	0.12158	0.000142695	0.000154928	0.121735	1.02883	0.923024	1.14677	0.948056
Purging	0.0459903	INSO02	Insomnia	Psychiatric, neurological, behavioral, or education related traits	0.3959	109959	0.12158	0.00515669	0.00560594	0.127186	1.18685	1.06413	1.32371	0.146093
Purging	0.190085	LEAN05	Fat-free mass	Anthropometric traits	0.00220005	4574	0.179436	0.00206788	0.00314381	0.182579	1.12036	0.9995	1.25582	0.490713
Purging	0.0459903	MIGR01	Migraine	Psychiatric, neurological, behavioral, or education related traits	0.2995	85974	0.12158	0.00341715	0.0037132	0.125293	1.14311	1.0298	1.26889	0.395161
Purging	0.0459903	NEUR03B	Neuroticism	Psychiatric, neurological, behavioral, or education related traits	0.0617001	25601	0.12158	0.00220917	0.00239982	0.12398	1.11747	1.00322	1.24474	0.590183
Purging	0.0459903	OCDI01	Obsessive compulsive disorder	Psychiatric, neurological, behavioral, or education related traits	0.00010005	53	0.12158	0.00453518	0.0049295	0.126509	0.855691	0.769752	0.951225	0.256873
Purging	0.190085	PHYS01	Physical activity (objectively measured)	Psychiatric, neurological, behavioral, or education related traits	0.00135005	941	0.179436	0.00169415	0.00257581	0.182011	0.902078	0.804699	1.01124	0.782451
Purging	0.0459903	PTSD03	PTSD	Psychiatric, neurological, behavioral, or education related traits	0.4048	107415	0.12158	0.00221737	0.00240874	0.123989	0.89644	0.806193	0.996789	0.681208
Purging	0.0459903	SCHI02	Schizophrenia	Psychiatric, neurological, behavioral, or education related traits	0.4026	105366	0.12158	0.000553444	0.000600951	0.122181	1.05907	0.947546	1.18372	0.948056
ALSPAC = Avon Longitudinal Study of Parents and Children, Prevalence = prevalence of the phenotype in the ALSPAC sample, p threshold = best fitting p value threshold at which the polygenic score was calculated, N_SNP = number of SNPs included in the PGS model, Null_R2 = variance explained by the covariates and adjusted for ascertainment, PRS_R2 = variance explained by the PRS adjusted for ascerta…
HDL = hight density lipoprotein; PTSD = post traumatic stress disorder

### Sheet: Supplementary_Table_S3
Supplementary TABLE S3. Polygenic scores associated with fear of weight gain, weight and shape concerns, thin ideal internalization, and body dissatisfaction in ALSPAC
Phenotype	Internal_code	Trait_details	Category	p threshold	N_SNP	Null_R2	PRS_R2	Full_R2	BETA	BETA_lower_95CI	BETA_upper_95CI	P_FDR
Fear of weight gain	ADHD05	Attention deficit hyperactivity disorder	Psychiatric, neurological, behavioral, or education related traits	0.00900005	3850	0.0805644	0.000365214	0.0809296	0.0236635	-0.00636318	0.0536901	0.877226
Fear of weight gain	ALCD03	Alcohol dependence	Psychiatric, neurological, behavioral, or education related traits	0.00115005	525	0.0805644	0.00152581	0.0820902	0.0487552	0.0185071	0.0790033	0.167329
Fear of weight gain	ANOR02	Anorexia nervosa	Psychiatric, neurological, behavioral, or education related traits	0.0958001	26313	0.0805644	0.00101365	0.081578	0.0396125	0.0094521	0.0697729	0.344921
Fear of weight gain	ANXI03	Lifetime probable anxiety diagnosis	Psychiatric, neurological, behavioral, or education related traits	5e-08	5	0.0805644	0.00130547	0.0818699	0.0446566	0.0147008	0.0746124	0.216778
Fear of weight gain	AUTI07	Autism spectrum disorder	Psychiatric, neurological, behavioral, or education related traits	0.0520001	17511	0.0805644	0.000823071	0.0813875	0.0352205	0.00545789	0.064983	0.476926
Fear of weight gain	BFPC03	Body fat percentage	Anthropometric traits	0.20945	71864	0.0805644	0.00269127	0.0832557	0.0636239	0.0339214	0.0933265	0.00649935
Fear of weight gain	BIPO02	Bipolar disorder	Psychiatric, neurological, behavioral, or education related traits	0.0296501	14422	0.0805644	0.000346146	0.0809105	0.0231363	-0.0070195	0.0532921	0.880981
Fear of weight gain	BORD01	Borderline personality disorder	Psychiatric, neurological, behavioral, or education related traits	0.0171501	5799	0.0805644	0.00149961	0.082064	0.0476119	0.0178157	0.077408	0.173316
Fear of weight gain	CANNABIS_PASMANS_WITHOUT_ALSPAC_23andmetop_UKB	Lifetime cannabis use	Psychiatric, neurological, behavioral, or education related traits	0.00010005	172	0.0805644	0.00102846	0.0815929	-0.0405165	-0.071142	-0.00989092	0.339793
Fear of weight gain	CHOL22	Cholesterol (high-density lipoprotein)	Metabolic traits	0.00195005	583	0.0805644	0.000953021	0.0815174	-0.0382697	-0.0683213	-0.00821815	0.378372
Fear of weight gain	DEPR05	Major depressive disorder	Psychiatric, neurological, behavioral, or education related traits	0.2112	57912	0.0805644	0.00113675	0.0817011	0.0414176	0.0116412	0.071194	0.323259
Fear of weight gain	DIAB05	Type-2 Diabetes	Metabolic traits	0.00830005	4471	0.0805644	0.00103392	0.0815983	0.0397392	0.0097807	0.0696977	0.317996
Fear of weight gain	EDUC03	Educational Attainment	Psychiatric, neurological, behavioral, or education related traits	0.00150005	5890	0.0805644	6.90122e-05	0.0806334	0.010317	-0.0198035	0.0404374	0.978005
Fear of weight gain	FATM03	Fat mass	Anthropometric traits	5e-08	82	0.0805644	0.00330414	0.0838685	0.0708779	0.0410248	0.100731	0.00207979
Fear of weight gain	GLYC05	Fasting insulin (age- & sex-adjusted)	Metabolic traits	0.00680005	1190	0.0805644	0.000275742	0.0808401	0.0206825	-0.00952224	0.0508872	0.948056
Fear of weight gain	GLYC07	Insulin resistance (age- & sex-adjusted)	Metabolic traits	5.005e-05	12	0.0805644	0.000290668	0.0808551	-0.0211828	-0.0513131	0.00894758	0.948056
Fear of weight gain	HEIG08	Height	Anthropometric traits	0.0250001	21677	0.0805644	0.000706899	0.0812713	-0.0332017	-0.063478	-0.00292539	0.263323
Fear of weight gain	INSO02	Insomnia	Psychiatric, neurological, behavioral, or education related traits	0.0452501	20566	0.0805644	0.000229773	0.0807942	-0.0188314	-0.0489593	0.0112964	0.948056
Fear of weight gain	LEAN05	Fat-free mass	Anthropometric traits	0.1402	56384	0.0805644	0.000888404	0.0814528	0.037448	0.00698998	0.0679061	0.317996
Fear of weight gain	MIGR01	Migraine	Psychiatric, neurological, behavioral, or education related traits	0.11475	39496	0.0805644	0.000930789	0.0814952	0.0377987	0.00776425	0.0678332	0.4135
Fear of weight gain	NEUR03B	Neuroticism	Psychiatric, neurological, behavioral, or education related traits	0.0196501	10208	0.0805644	0.00158985	0.0821542	0.0522721	0.020503	0.0840413	0.119894
Fear of weight gain	OCDI01	Obsessive compulsive disorder	Psychiatric, neurological, behavioral, or education related traits	0.00410005	1686	0.0805644	0.00108545	0.0816498	-0.0404834	-0.0702689	-0.0106979	0.344921
Fear of weight gain	PHYS01	Physical activity (objectively measured)	Psychiatric, neurological, behavioral, or education related traits	0.00140005	985	0.0805644	0.000300354	0.0808648	0.02266	-0.0090474	0.0543673	0.90243
Fear of weight gain	PTSD03	Post-traumatic stress disorder	Psychiatric, neurological, behavioral, or education related traits	0.0119001	4483	0.0805644	0.00042046	0.0809849	0.0250015	-0.0045645	0.0545674	0.877226
Fear of weight gain	SCHI02	Schizophrenia	Psychiatric, neurological, behavioral, or education related traits	0.3096	88209	0.0805644	0.00121978	0.0817842	0.0443982	0.0135859	0.0752105	0.196474
Weight and shape concerns	ADHD05	Attention deficit hyperactivity disorder	Psychiatric, neurological, behavioral, or education related traits	0.00375005	2041	0.0963507	0.00185788	0.0982086	0.0791648	0.0288341	0.129496	0.152518
Weight and shape concerns	ALCD03	Alcohol dependence	Psychiatric, neurological, behavioral, or education related traits	0.0376501	13171	0.0963507	0.00210949	0.0984602	0.0851934	0.0343697	0.136017	0.135483
Weight and shape concerns	ANOR02	Anorexia nervosa	Psychiatric, neurological, behavioral, or education related traits	0.00130005	965	0.0963507	0.00205351	0.0984042	0.0857044	0.0338821	0.137527	0.119894
Weight and shape concerns	ANXI03	Lifetime probable anxiety diagnosis	Psychiatric, neurological, behavioral, or education related traits	0.2531	75446	0.0963507	0.00213026	0.0984809	0.0851453	0.0345991	0.135691	0.113089
Weight and shape concerns	AUTI07	Autism spectrum disorder	Psychiatric, neurological, behavioral, or education related traits	0.00295005	1620	0.0963507	0.00025742	0.0966081	-0.0298517	-0.0808837	0.0211803	0.972937
Weight and shape concerns	BFPC03	Body fat percentage	Anthropometric traits	5e-08	70	0.0963507	0.00390832	0.100259	0.116319	0.0653896	0.167249	0.00346632
Weight and shape concerns	BIPO02	Bipolar disorder	Psychiatric, neurological, behavioral, or education related traits	0.1399	48948	0.0963507	0.000202695	0.0965534	0.0262877	-0.0243575	0.076933	0.978005
Weight and shape concerns	BORD01	Borderline personality disorder	Psychiatric, neurological, behavioral, or education related traits	0.00270005	973	0.0963507	0.000734832	0.0970855	-0.0503346	-0.10125	0.000581176	0.718953
Weight and shape concerns	CANNABIS_PASMANS_WITHOUT_ALSPAC_23andmetop_UKB	Lifetime cannabis use	Psychiatric, neurological, behavioral, or education related traits	0.0291001	13467	0.0963507	0.00104795	0.0973986	-0.0607493	-0.112198	-0.00930041	0.467954
Weight and shape concerns	CHOL22	Cholesterol (high-density lipoprotein)	Metabolic traits	0.0102001	1880	0.0963507	0.00194565	0.0982963	-0.0832135	-0.134909	-0.0315184	0.146093
Weight and shape concerns	DEPR05	Major depressive disorder	Psychiatric, neurological, behavioral, or education related traits	0.00065005	327	0.0963507	0.00107051	0.0974212	-0.0601459	-0.110544	-0.00974833	0.490713
Weight and shape concerns	DIAB05	Type-2 Diabetes	Metabolic traits	0.47	122452	0.0963507	0.00185622	0.0982069	0.0794018	0.0288979	0.129906	0.146093
Weight and shape concerns	EDUC03	Educational Attainment	Psychiatric, neurological, behavioral, or education related traits	5e-08	444	0.0963507	0.000897958	0.0972486	0.0553511	0.00470586	0.105996	0.386494
Weight and shape concerns	FATM03	Fat mass	Anthropometric traits	0.0207501	13733	0.0963507	0.00453613	0.100887	0.125172	0.0743177	0.176026	0.00207979
Weight and shape concerns	GLYC05	Fasting insulin (age- & sex-adjusted)	Metabolic traits	0.00010005	28	0.0963507	0.000639409	0.0969901	0.0468251	-0.00395483	0.097605	0.83299
Weight and shape concerns	GLYC07	Insulin resistance (age- & sex-adjusted)	Metabolic traits	0.00420005	774	0.0963507	0.000515096	0.0968658	-0.0419186	-0.0925705	0.00873324	0.880981
Weight and shape concerns	HEIG08	Height	Anthropometric traits	0.00620005	15152	0.0963507	7.39323e-05	0.0964246	-0.0161161	-0.06753	0.0352978	0.908395
Weight and shape concerns	INSO02	Insomnia	Psychiatric, neurological, behavioral, or education related traits	0.3559	101760	0.0963507	0.00140078	0.0977515	0.0693208	0.0185519	0.12009	0.317996
Weight and shape concerns	LEAN05	Fat-free mass	Anthropometric traits	0.4206	118472	0.0963507	0.00190576	0.0982564	0.0813119	0.030271	0.132353	0.0992932
Weight and shape concerns	MIGR01	Migraine	Psychiatric, neurological, behavioral, or education related traits	0.44315	115708	0.0963507	0.00235011	0.0987008	0.0882031	0.038357	0.138049	0.0903631
Weight and shape concerns	NEUR03B	Neuroticism	Psychiatric, neurological, behavioral, or education related traits	0.0798001	31304	0.0963507	0.000635405	0.0969861	0.0478747	-0.00420688	0.0999562	0.718953
Weight and shape concerns	OCDI01	Obsessive compulsive disorder	Psychiatric, neurological, behavioral, or education related traits	0.00390005	1621	0.0963507	0.000483802	0.0968345	-0.0404606	-0.0909081	0.00998679	0.880981
Weight and shape concerns	PHYS01	Physical activity (objectively measured)	Psychiatric, neurological, behavioral, or education related traits	0.0331501	14011	0.0963507	0.000149683	0.0965004	0.0231296	-0.0287269	0.0749861	0.994701
Weight and shape concerns	PTSD03	Post-traumatic stress disorder	Psychiatric, neurological, behavioral, or education related traits	0.00760005	2977	0.0963507	0.000901636	0.0972523	0.05523	0.00479885	0.105661	0.60131
Weight and shape concerns	SCHI02	Schizophrenia	Psychiatric, neurological, behavioral, or education related traits	0.0181001	12553	0.0963507	0.00052149	0.0968722	0.0447295	-0.00898629	0.0984452	0.720995
Thin ideal internalization	ADHD05	Attention deficit hyperactivity disorder	Psychiatric, neurological, behavioral, or education related traits	0.0283001	9365	0.0534037	0.000260842	0.0536645	-0.0435929	-0.120429	0.0332437	0.968691
Thin ideal internalization	ALCD03	Alcohol dependence	Psychiatric, neurological, behavioral, or education related traits	0.00215005	986	0.0534037	0.000667258	0.054071	-0.0702905	-0.147736	0.00715521	0.824759
Thin ideal internalization	ANOR02	Anorexia nervosa	Psychiatric, neurological, behavioral, or education related traits	0.00350005	2014	0.0534037	0.00112726	0.054531	0.0922346	0.0140675	0.170402	0.462643
Thin ideal internalization	ANXI03	Lifetime probable anxiety diagnosis	Psychiatric, neurological, behavioral, or education related traits	0.00155005	955	0.0534037	0.00136548	0.0547692	-0.106429	-0.188371	-0.0244874	0.353044
Thin ideal internalization	AUTI07	Autism spectrum disorder	Psychiatric, neurological, behavioral, or education related traits	0.2659	67054	0.0534037	0.00253779	0.0559415	0.133431	0.058122	0.20874	0.0801108
Thin ideal internalization	BFPC03	Body fat percentage	Anthropometric traits	0.00010005	610	0.0534037	0.000868581	0.0542723	-0.0789267	-0.155138	-0.00271522	0.526693
Thin ideal internalization	BIPO02	Bipolar disorder	Psychiatric, neurological, behavioral, or education related traits	0.0294501	14344	0.0534037	0.0013017	0.0547054	0.0966371	0.020431	0.172843	0.378372
Thin ideal internalization	BORD01	Borderline personality disorder	Psychiatric, neurological, behavioral, or education related traits	0.1867	48942	0.0534037	0.000546538	0.0539502	-0.0621821	-0.137888	0.0135239	0.880981
Thin ideal internalization	CANNABIS_PASMANS_WITHOUT_ALSPAC_23andmetop_UKB	Lifetime cannabis use	Psychiatric, neurological, behavioral, or education related traits	0.1206	42921	0.0534037	0.000507628	0.0539113	0.0612672	-0.0161326	0.138667	0.880981
Thin ideal internalization	CHOL22	Cholesterol (high-density lipoprotein)	Metabolic traits	0.0364001	5233	0.0534037	0.000484128	0.0538878	0.0601338	-0.017657	0.137925	0.880981
Thin ideal internalization	DEPR05	Major depressive disorder	Psychiatric, neurological, behavioral, or education related traits	0.00075005	376	0.0534037	0.000402044	0.0538057	-0.0533216	-0.129018	0.0223747	0.948056
Thin ideal internalization	DIAB05	Type-2 Diabetes	Metabolic traits	0.26	78236	0.0534037	0.000269353	0.0536731	-0.0443513	-0.121279	0.0325767	0.948056
Thin ideal internalization	EDUC03	Educational Attainment	Psychiatric, neurological, behavioral, or education related traits	0.00975005	13501	0.0534037	0.00424309	0.0576468	0.176554	0.0995593	0.253549	0.00479952
Thin ideal internalization	FATM03	Fat mass	Anthropometric traits	5.005e-05	494	0.0534037	0.000791692	0.0541954	-0.07799	-0.156872	0.000892378	0.559465
Thin ideal internalization	GLYC05	Fasting insulin (age- & sex-adjusted)	Metabolic traits	0.00240005	470	0.0534037	0.00166525	0.055069	0.110336	0.0334237	0.187248	0.302957
Thin ideal internalization	GLYC07	Insulin resistance (age- & sex-adjusted)	Metabolic traits	0.307	34333	0.0534037	0.000807514	0.0542112	0.0769541	-0.000113593	0.154022	0.718953
Thin ideal internalization	HEIG08	Height	Anthropometric traits	0.00410005	13912	0.0534037	0.00484172	0.0582454	0.190441	0.112718	0.268164	0.00207979
Thin ideal internalization	INSO02	Insomnia	Psychiatric, neurological, behavioral, or education related traits	0.00030005	482	0.0534037	0.000621863	0.0540256	0.0667483	-0.00943348	0.14293	0.80072
Thin ideal internalization	LEAN05	Fat-free mass	Anthropometric traits	0.00155005	3871	0.0534037	0.00251053	0.0559142	0.141668	0.0612758	0.22206	0.0571943
Thin ideal internalization	MIGR01	Migraine	Psychiatric, neurological, behavioral, or education related traits	0.00510005	2810	0.0534037	0.000766673	0.0541704	-0.0758154	-0.15374	0.00210967	0.718953
Thin ideal internalization	NEUR03B	Neuroticism	Psychiatric, neurological, behavioral, or education related traits	5e-08	16	0.0534037	0.000782145	0.0541858	0.138409	-0.00243621	0.279253	0.639814
Thin ideal internalization	OCDI01	Obsessive compulsive disorder	Psychiatric, neurological, behavioral, or education related traits	0.0432501	14458	0.0534037	0.000815695	0.0542194	0.0759335	0.000270565	0.151597	0.718044
Thin ideal internalization	PHYS01	Physical activity (objectively measured)	Psychiatric, neurological, behavioral, or education related traits	0.00085005	635	0.0534037	0.00139529	0.054799	0.1067	0.0254334	0.187967	0.345832
Thin ideal internalization	PTSD03	Post-traumatic stress disorder	Psychiatric, neurological, behavioral, or education related traits	0.00010005	51	0.0534037	0.000478601	0.0538823	-0.0581322	-0.133767	0.0175025	0.90243
Thin ideal internalization	SCHI02	Schizophrenia	Psychiatric, neurological, behavioral, or education related traits	0.0121001	9661	0.0534037	0.000794644	0.0541983	0.0810387	-0.00077474	0.162852	0.559465
Body dissatisfaction	ADHD05	Attention deficit hyperactivity disorder	Psychiatric, neurological, behavioral, or education related traits	0.00125005	967	0.0701811	0.00171373	0.0718949	0.319523	0.104991	0.534054	0.209253
Body dissatisfaction	ALCD03	Alcohol dependence	Psychiatric, neurological, behavioral, or education related traits	1	170306	0.0701811	0.000458125	0.0706393	0.168719	-0.0505245	0.387963	0.90243
Body dissatisfaction	ANOR02	Anorexia nervosa	Psychiatric, neurological, behavioral, or education related traits	0.0162001	6512	0.0701811	0.00201085	0.072192	0.348877	0.132668	0.565086	0.140526
Body dissatisfaction	ANXI03	Lifetime probable anxiety diagnosis	Psychiatric, neurological, behavioral, or education related traits	0.29215	84574	0.0701811	0.0016275	0.0718087	0.312439	0.0971682	0.52771	0.251466
Body dissatisfaction	AUTI07	Autism spectrum disorder	Psychiatric, neurological, behavioral, or education related traits	0.0647001	21041	0.0701811	0.00047765	0.0706588	0.16712	-0.0455584	0.379798	0.880981
Body dissatisfaction	BFPC03	Body fat percentage	Anthropometric traits	0.00475005	5137	0.0701811	0.00561673	0.0757979	0.57442	0.361835	0.787006	0.00207979
Body dissatisfaction	BIPO02	Bipolar disorder	Psychiatric, neurological, behavioral, or education related traits	0.00750005	4999	0.0701811	0.000284	0.0704651	-0.13193	-0.34969	0.0858306	0.948056
Body dissatisfaction	BORD01	Borderline personality disorder	Psychiatric, neurological, behavioral, or education related traits	0.1511	40717	0.0701811	0.00086343	0.0710446	0.224254	0.0120341	0.436475	0.649895
Body dissatisfaction	CANNABIS_PASMANS_WITHOUT_ALSPAC_23andmetop_UKB	Lifetime cannabis use	Psychiatric, neurological, behavioral, or education related traits	5e-08	4	0.0701811	0.000881152	0.0710623	0.231369	0.0146309	0.448107	0.588358
Body dissatisfaction	CHOL22	Cholesterol (high-density lipoprotein)	Metabolic traits	0.00030005	266	0.0701811	0.00270755	0.0728887	-0.405522	-0.62202	-0.189024	0.0515427
Body dissatisfaction	DEPR05	Major depressive disorder	Psychiatric, neurological, behavioral, or education related traits	0.00070005	354	0.0701811	0.00131534	0.0714965	-0.278583	-0.492128	-0.0650374	0.378372
Body dissatisfaction	DIAB05	Type-2 Diabetes	Metabolic traits	1	198836	0.0701811	0.00162244	0.0718036	0.311916	0.0966697	0.527162	0.216778
Body dissatisfaction	EDUC03	Educational Attainment	Psychiatric, neurological, behavioral, or education related traits	5.005e-05	1873	0.0701811	0.000456411	0.0706376	0.166351	-0.0502208	0.382923	0.692466
Body dissatisfaction	FATM03	Fat mass	Anthropometric traits	0.0274001	16718	0.0701811	0.00810773	0.0782889	0.701488	0.485698	0.917277	0.00207979
Body dissatisfaction	GLYC05	Fasting insulin (age- & sex-adjusted)	Metabolic traits	0.1496	18957	0.0701811	0.0021608	0.0723419	-0.36081	-0.576498	-0.145121	0.140526
Body dissatisfaction	GLYC07	Insulin resistance (age- & sex-adjusted)	Metabolic traits	0.1813	22097	0.0701811	0.00172546	0.0719066	-0.323174	-0.539417	-0.106931	0.251466
Body dissatisfaction	HEIG08	Height	Anthropometric traits	0.00010005	7514	0.0701811	0.000505927	0.0706871	-0.176297	-0.394291	0.0416968	0.467954
Body dissatisfaction	INSO02	Insomnia	Psychiatric, neurological, behavioral, or education related traits	0.0344501	16542	0.0701811	0.00400637	0.0741875	0.491211	0.275776	0.706646	0.00346632
Body dissatisfaction	LEAN05	Fat-free mass	Anthropometric traits	0.4226	118834	0.0701811	0.00340217	0.0735833	0.455009	0.238384	0.671633	0.00856385
Body dissatisfaction	MIGR01	Migraine	Psychiatric, neurological, behavioral, or education related traits	0.15275	49988	0.0701811	0.00240272	0.0725839	0.37701	0.163312	0.590708	0.0903631
Body dissatisfaction	NEUR03B	Neuroticism	Psychiatric, neurological, behavioral, or education related traits	0.09465	35850	0.0701811	0.00245554	0.0726367	0.39397	0.17308	0.61486	0.0715448
Body dissatisfaction	OCDI01	Obsessive compulsive disorder	Psychiatric, neurological, behavioral, or education related traits	0.00020005	102	0.0701811	0.00154829	0.0717294	-0.303605	-0.518083	-0.089127	0.317996
Body dissatisfaction	PHYS01	Physical activity (objectively measured)	Psychiatric, neurological, behavioral, or education related traits	0.00055005	443	0.0701811	0.000440189	0.0706213	0.174063	-0.0566889	0.404814	0.880981
Body dissatisfaction	PTSD03	Post-traumatic stress disorder	Psychiatric, neurological, behavioral, or education related traits	0.00480005	1926	0.0701811	0.00125686	0.071438	0.274714	0.0592846	0.490144	0.4135
Body dissatisfaction	SCHI02	Schizophrenia	Psychiatric, neurological, behavioral, or education related traits	0.00020005	1039	0.0701811	0.000607645	0.0707888	-0.23677	-0.503899	0.0303591	0.677088
ALSPAC = Avon Longitudinal Study of Parents and Children, p threshold = best fitting p value threshold at which the polygenic score was calculated, N_SNP = number of SNPs included in the PGS model, Null_R2 = variance explained by the covariates and adjusted for ascertainment, PRS_R2 = variance explained by the PRS, Full_R2 = variance explained by the full model (including the covariates), BETA_lo…
HDL = hight density lipoprotein; PTSD = post traumatic stress disorder

### Sheet: Supplementary_Table_S4
Supplementary Table S4: Association between psychiatric polygenic score and age- and sex-adjusted body mass index (zBMI) a
Polygenic score	β (95% CI) b	z	Q c
Attention deficit hyperactivity disorder	0.054 (0.02, 0.09)	3	<0.01
Educational Attainment	-0.07 (-0.10, -0.03)	-3.9	<0.01
Insomnia	0.02 (-0.01, 0.06)	1.2	0.32
Schizophrenia	-0.01 (-0.05, 0.02)	-0.7	0.50
β, Beta; CI, confidence interval, Q = false discovery rate-adjusted p value.
aPsychiatric and education-related polygenic scores that showed a significant association with an eating disorder (ED) symptom in the main analyses (see Table 3) are tested here whether they are associated with age- and sex-adjusted body mass index (zBMI) in the Avon Longitudinal Study of Parents and Children. zBMI was measured at age 11 years before the endorsement of an ED symptom. A significan…
bBetas reflect one standard deviation change in the standardized (to mean zero and standard deviation of one) PGS.
cQ-values are the false discovery rate (FDR) adjusted p values using the Benjamini & Hochberg method (Benjamini & Hochberg, 1995) correcting for the total number comparisons.
